# SSRI Use During Acute COVID-19 Infection Associated with Lower Risk of Long COVID Among Patients with Depression

**DOI:** 10.1101/2024.02.05.24302352

**Authors:** Zachary Butzin-Dozier, Yunwen Ji, Sarang Deshpande, Eric Hurwitz, Jeremy Coyle, Junming (Seraphina) Shi, Andrew Mertens, Mark J. van der Laan, John M. Colford, Rena C. Patel, Alan E. Hubbard, the National COVID Cohort Collaborative (N3C) Consortium

**Affiliations:** School of Public Health, University of California, Berkeley, Berkeley, CA USA; University of Colorado Anschutz Medical Campus, Aurora, CO USA; University of Alabama at Birmingham, Birmingham, AL USA

**Author notes:** Correspondence: Zachary Butzin-Dozier, PhD, MPH, Division of Biostatistics, School of Public Health, University of California, Berkeley Berkeley Way West, 2121 Berkeley Way, Berkeley, CA 94720-7360. Members are listed at the end of the manuscript.

## Abstract

**Background:** Long COVID, also known as post-acute sequelae of COVID-19 (PASC), is a poorly understood condition with symptoms across a range of biological domains that often have debilitating consequences. Some have recently suggested that lingering SARS-CoV-2 virus in the gut may impede serotonin production and that low serotonin may drive many Long COVID symptoms across a range of biological systems. Therefore, selective serotonin reuptake inhibitors (SSRIs), which increase synaptic serotonin availability, may prevent or treat Long COVID. SSRIs are commonly prescribed for depression, therefore restricting a study sample to only include patients with depression can reduce the concern of confounding by indication.

**Methods:** In an observational sample of electronic health records from patients in the National COVID Cohort Collaborative (N3C) with a COVID-19 diagnosis between September 1, 2021, and December 1, 2022, and pre-existing major depressive disorder, the leading indication for SSRI use, we evaluated the relationship between SSRI use at the time of COVID-19 infection and subsequent 12-month risk of Long COVID (defined by ICD-10 code U09.9). We defined SSRI use as a prescription for SSRI medication beginning at least 30 days before COVID-19 infection and not ending before COVID-19 infection. To minimize bias, we estimated the causal associations of interest using a nonparametric approach, targeted maximum likelihood estimation, to aggressively adjust for high-dimensional covariates.

**Results:** We analyzed a sample (*n* = 506,903) of patients with a diagnosis of major depressive disorder before COVID-19 diagnosis, where 124,928 (25%) were using an SSRI. We found that SSRI users had a significantly lower risk of Long COVID compared to nonusers (adjusted causal relative risk 0.90, 95% CI (0.86, 0.94)).

**Conclusion:** These findings suggest that SSRI use during COVID-19 infection may be protective against Long COVID, supporting the hypothesis that serotonin may be a key mechanistic biomarker of Long COVID.
