## Supplemental Table 1 for "SSRI Use During Acute COVID-19 Infection Associated with Lower Risk of Long COVID Among Patients with Depression"

### Sheet: Sheet1
Supplemental Table 1. Dose of Fluoxetine and Risk of Long COVID
Drug	Dose	N (RR v.s no SSRI use)	N (RR v.s 10 mg dosage)	RR Vs. No SSRI Use (95% CI)	RR Vs. 10 mg dose (95% CI)	RD vs. no SSRI Use (95% CI)	RD vs. 10 mg dose (95% CI)
Fluoxetine	10	568682	NA	0.84916 (0.65182, 1.1063)	NA	-0.0032206 (-0.00802, 0.0015789)	NA
	20	579502	19952	0.88769 (0.7836, 1.0056)	0.93935 (0.75283, 1.1721)	-0.0024068 (-0.0047859, -2.7705e-05)	-0.001528 (-0.0070363, 0.0039802)
	40	572562	13012	0.90261 (0.72046, 1.1308)	1.0164 (0.80321, 1.2861)	-0.0020847 (-0.0064427, 0.0022732)	0.00042721 (-0.0057503, 0.0066048)
	60	564526	4976	0 (NA)	1.4207 (0.65529, 3.0803)	-0.021348 (-0.032384, -0.010313)	0.0099832 (-0.015715, 0.035682)
