## Supplemental Table 2 for "SSRI Use During Acute COVID-19 Infection Associated with Lower Risk of Long COVID Among Patients with Depression"

### Sheet: Sheet1
Supplemental Table 2. Variable importance: Change in estimate following exclusion of covariates.
feature	psi	lower	upper	p_value	psi_ratio	psi_diff	t_statistics	p_value_diff	absolute difference
FULL	0.901019	0.860659	0.943271	8.27956e-06	1	0	1	FULL
SYSTEMICCORTICOSTEROIDS_before_or_day_of_covid_indicator	0.916245	0.875333	0.959069	0.000174596	0.983382	-0.0152261	-369.722	0	0.0152261
post_COVID_visit_indicator	0.911229	0.870402	0.95397	7.0395e-05	0.988796	-0.0102098	-248.179	0	0.0102098
number_of_visits_before_covid	0.905602	0.865063	0.948042	2.20055e-05	0.994938	-0.00458373	-111.818	0	0.00458373
sdi_score	0.896704	0.8568	0.938466	2.67324e-06	1.00481	0.00431496	106.093	0	0.00431496
month_number_10	0.897542	0.857327	0.939643	3.80337e-06	1.00387	0.00347687	85.158	0	0.00347687
month_number_8	0.89769	0.857455	0.939812	3.964e-06	1.00371	0.00332894	81.5147	0	0.00332894
month_number_9	0.897862	0.857625	0.939987	4.11211e-06	1.00352	0.00315673	77.2953	0	0.00315673
poverty_rate	0.898063	0.857986	0.940012	3.91322e-06	1.00329	0.00295594	72.5227	0	0.00295594
month_number_12	0.898381	0.858113	0.940538	4.64706e-06	1.00294	0.00263791	64.5673	0	0.00263791
month_number_11	0.898394	0.85812	0.940559	4.6768e-06	1.00292	0.00262475	64.2397	0	0.00262475
month_number_13	0.8986	0.858313	0.940777	4.90782e-06	1.00269	0.00241919	59.2	0	0.00241919
month_number_4	0.898769	0.858488	0.94094	5.06341e-06	1.0025	0.00224983	55.0593	0	0.00224983
OBESITY_before_or_day_of_covid_indicator	0.902439	0.862026	0.944747	1.12554e-05	0.998426	-0.00142041	-34.7043	9.71441e-264	0.00142041
OTHERIMMUNOCOMPROMISED_before_or_day_of_covid_indicator	0.902359	0.861965	0.944646	1.09708e-05	0.998515	-0.00134019	-32.7522	3.74997e-235	0.00134019
month_number_3	0.899742	0.85942	0.941956	6.29643e-06	1.00142	0.0012764	31.2211	6.97291e-214	0.0012764
CHRONICLUNGDISEASE_before_or_day_of_covid_indicator	0.899912	0.859588	0.942127	6.51859e-06	1.00123	0.00110695	27.0758	2.16533e-161	0.00110695
TOBACCOSMOKER_before_or_day_of_covid_indicator	0.899933	0.859582	0.942177	6.64229e-06	1.00121	0.00108606	26.5558	2.49063e-155	0.00108606
month_number_7	0.900006	0.859653	0.942253	6.74823e-06	1.00113	0.00101311	24.7713	2.00583e-135	0.00101311
month_number_14	0.900092	0.859753	0.942323	6.81246e-06	1.00103	0.000926705	22.6628	1.11426e-113	0.000926705
month_number_6	0.900105	0.859767	0.942336	6.82865e-06	1.00102	0.000913812	22.3476	1.35523e-110	0.000913812
month_number_5	0.90015	0.85983	0.942361	6.82339e-06	1.00097	0.00086873	21.2499	3.4771e-100	0.00086873
BMI_max_observed_or_calculated_before_or_day_of_covid	0.900344	0.86	0.942581	7.18465e-06	1.00075	0.000674529	16.4946	4.08436e-61	0.000674529
age_at_covid	0.900394	0.860083	0.942595	7.13026e-06	1.00069	0.00062444	15.276	1.12036e-52	0.00062444
HEARTFAILURE_before_or_day_of_covid_indicator	0.900459	0.860132	0.942677	7.28535e-06	1.00062	0.000559354	13.681	1.32956e-42	0.000559354
visits_per_month	0.901547	0.86117	0.943818	9.27709e-06	0.999414	-0.000528614	-12.9212	3.44351e-38	0.000528614
number_of_COVID_vaccine_doses_before_or_day_of_covid	0.901454	0.861192	0.943599	8.57475e-06	0.999517	-0.000435785	-10.6673	1.45191e-26	0.000435785
month_number_1	0.901445	0.861059	0.943725	9.13147e-06	0.999527	-0.000425976	-10.4113	2.20932e-25	0.000425976
region_1	0.900669	0.860316	0.942915	7.70075e-06	1.00039	0.000349815	8.55324	1.1984e-17	0.000349815
region_3	0.900746	0.860389	0.942996	7.83387e-06	1.0003	0.00027272	6.66792	2.59578e-11	0.00027272
region_0	0.900758	0.860401	0.943008	7.85434e-06	1.00029	0.000260336	6.36511	1.95233e-10	0.000260336
race_ethnicity_American_Indian_or_Alaska_Native_Non_Hispanic	0.900764	0.860407	0.943015	7.86506e-06	1.00028	0.000254486	6.22205	4.90893e-10	0.000254486
region_5	0.900776	0.860418	0.943026	7.88237e-06	1.00027	0.000243011	5.9415	2.82519e-09	0.000243011
cdm_name_TRINETX	0.901254	0.860884	0.943517	8.72296e-06	0.999739	-0.000235431	-5.75528	8.65245e-09	0.000235431
race_ethnicity_Asian_Non_Hispanic	0.901237	0.860867	0.9435	8.69182e-06	0.999758	-0.000218191	-5.33384	9.61771e-08	0.000218191
region_N	0.900818	0.860458	0.943072	7.96276e-06	1.00022	0.000200311	4.89732	9.71663e-07	0.000200311
depression_severity_Severe	0.900827	0.860471	0.943077	7.96186e-06	1.00021	0.000191218	4.67522	2.93678e-06	0.000191218
race_ethnicity_White_Non_Hispanic	0.90083	0.860469	0.943084	7.98349e-06	1.00021	0.000188791	4.61564	3.91926e-06	0.000188791
region_2	0.900831	0.86047	0.943084	7.98263e-06	1.00021	0.000188134	4.5996	4.23359e-06	0.000188134
sex_OTHER	0.900841	0.860482	0.943094	7.99615e-06	1.0002	0.000177305	4.33491	1.45837e-05	0.000177305
region_4	0.901191	0.860823	0.943453	8.60872e-06	0.999808	-0.000172586	-4.21906	2.45346e-05	0.000172586
cdm_name_PCORNET	0.900853	0.860497	0.943103	8.00118e-06	1.00018	0.000165248	4.04028	5.33918e-05	0.000165248
sex_UNKNOWN	0.900854	0.860497	0.943103	8.00185e-06	1.00018	0.000165127	4.03732	5.40683e-05	0.000165127
race_ethnicity_Hispanic_or_Latino_Any_Race	0.901162	0.860796	0.943421	8.5482e-06	0.999841	-0.000143716	-3.5134	0.000442424	0.000143716
HYPERTENSION_before_or_day_of_covid_indicator	0.901157	0.860788	0.943419	8.55353e-06	0.999847	-0.000138239	-3.37937	0.000726538	0.000138239
month_number_2	0.900881	0.860524	0.943131	8.0479e-06	1.00015	0.00013743	3.36012	0.000779105	0.00013743
region_7	0.900888	0.860528	0.94314	8.06901e-06	1.00015	0.00013085	3.19913	0.00137848	0.00013085
cdm_name_OMOP	0.900891	0.860535	0.94314	8.05953e-06	1.00014	0.000127652	3.12108	0.00180192	0.000127652
depression_severity_Moderately	0.901132	0.860765	0.943392	8.50244e-06	0.999874	-0.000113212	-2.76764	0.00564652	0.000113212
region_9	0.900909	0.860545	0.943165	8.11733e-06	1.00012	0.00011017	2.69342	0.0070724	0.00011017
depression_severity_Missing	0.900909	0.860551	0.94316	8.09783e-06	1.00012	0.000109247	2.67102	0.00756227	0.000109247
sex_No_matching_concept	0.901127	0.860764	0.943383	8.47636e-06	0.99988	-0.00010837	-2.64941	0.0080633	0.00010837
race_ethnicity_Other_Non_Hispanic	0.900928	0.860565	0.943184	8.14835e-06	1.0001	9.10557e-05	2.22611	0.0260071	9.10557e-05
bd_indicator	0.900944	0.860604	0.943175	8.07586e-06	1.00008	7.43973e-05	1.81937	0.068855	7.43973e-05
cdm_name_OMOP_PEDSNET	0.901089	0.860721	0.943351	8.43559e-06	0.999922	-7.04152e-05	-1.72138	0.0851814	7.04152e-05
sex_FEMALE	0.900948	0.860588	0.943201	8.1684e-06	1.00008	7.03708e-05	1.72047	0.0853465	7.03708e-05
depression_severity_Mild	0.900957	0.860594	0.943213	8.19473e-06	1.00007	6.1465e-05	1.50269	0.132919	6.1465e-05
race_ethnicity_Black_or_African_American_Non_Hispanic	0.900957	0.860596	0.943211	8.18754e-06	1.00007	6.13837e-05	1.50073	0.133425	6.13837e-05
cdm_name_ACT	0.901076	0.860715	0.943329	8.38001e-06	0.999937	-5.71221e-05	-1.39655	0.162549	5.71221e-05
region_8	0.901071	0.860706	0.94333	8.39295e-06	0.999941	-5.27408e-05	-1.28936	0.197273	5.27408e-05
race_ethnicity_Native_Hawaiian_or_Other_Pacific_Islander_Non_Hispanic	0.900981	0.860621	0.943234	8.22247e-06	1.00004	3.75763e-05	0.918691	0.358257	3.75763e-05
DIABETESUNCOMPLICATED_before_or_day_of_covid_indicator	0.901052	0.860686	0.943312	8.36668e-06	0.999963	-3.37265e-05	-0.824504	0.409654	3.37265e-05
race_ethnicity_Unknown	0.90105	0.86069	0.943303	8.33494e-06	0.999965	-3.11817e-05	-0.762352	0.44585	3.11817e-05
DIABETESCOMPLICATED_before_or_day_of_covid_indicator	0.901035	0.860665	0.943299	8.35306e-06	0.999982	-1.65133e-05	-0.403681	0.686448	1.65133e-05
region_6	0.901013	0.86065	0.943269	8.28595e-06	1.00001	5.95828e-06	0.145667	0.884184	5.95828e-06
sex_MALE	0.901025	0.860658	0.943284	8.31956e-06	0.999994	-5.8048e-06	-0.141909	0.887152	5.8048e-06
Grouped covariates
healthcare utilization (number of visits before covid, visits per month before covid, post-COVID observation indicator)	0.929728	0.888134	0.973271	0.0018072	0.96912	-0.0287096	-691.263	0	0.0287096
general health and comorbidities (BMI_max_observed_or_calculated_before_or_day_of_covid, CHRONICLUNGDISEASE_before_or_day_of_covid_indicator, DIABETESUNCOMPLICATED_before_or_day_of_covid_indicator, DIABETESCOMPLICATED_before_or_day_of_covid_indicator, OBESITY_before_or_day_of_covid_indicator, OTHERIMMUNOCOMPROMISED_before_or_day_of_covid_indicator, TOBACCOSMOKER_before_or_day_of_covid_indicator, …	0.920308	0.87931	0.963218	0.00035451	0.97904	-0.0192893	-467.885	0	0.0192893
